# Validation of Gait Tasks in SynapTrack Mobile App for Cervical Spondylotic Myelopathy

**DOI:** 10.64898/2026.05.27.26354225

**Authors:** Abigail Lewis, Faraz Arkam, Benjamin Steel, Erdong Chen, Pranay Singh, Salim Yakdan, Isaac Becker, Wenwen Guo, Ahmed Shahrabani, Philip RO Payne, Zoher Ghogawala, Michael P. Steinmetz, Brian Neuman, Wilson Z. Ray, Ryan Duncan, Jacob Greenberg

## Abstract

**Background:** Gait impairment is a central sign of cervical spondylotic myelopathy (CSM) that is typically evaluated through subjective patient-reported questionnaires or objective in-clinic measures. These systems require substantial resources to administer and are poorly suited for longitudinal monitoring, however, emerging smartphone applications present an efficient alternative. We developed and assessed the validity of a data processing framework based on the SynapTrack smartphone application to assess gait function in individuals with CSM.

**Methods:** Participants completed walking tasks which were recorded on both the SynapTrack app and a gold standard gait mat. Acceleration data extracted from the smartphone by the app were filtered and processed to produce gait cycle features including velocity, step time, waveform features and frequency domain features. Standard gait features were compared across the two methods by correlation and Bland-Altman plots to assess validity. App-based gait features were then compared to the standard modified Japanese Orthopedic Association (mJOA) assessment to determine construct validity through correlation and ability to discriminate between individuals with CSM and healthy controls. Finally, intraclass correlation coefficients were used to measure test-retest reliability across app features.

**Results:** A total of 110 participants were included in this study, of which 55 (50%) had CSM, 24 (22%) had peripheral neuropathy, and 31 (28%) were healthy controls. SynapTrack gait measures including velocity, step time, and double support showed strong validity as indicated through Bland-Altman plots and high correlation (>0.8) with mat features. In addition to the gait features, acceleration root mean square, acceleration crest, spectral entropy, and dominant frequency showed strong construct validity compared to the mJOA across correlation (0.2-0.54), trend test (p < 0.001), and AUROC (0.62-0.79) analyses. ICCs showed moderate test-retest reliability (0.55-0.71).

**Discussion:** The proposed framework for processing gait data showed strong validity compared to the gold standard mat and high construct validity compared to the mJOA suggesting the utility of the SynapTrack app as an efficient alternative to existing methods. The confirmation of gait metrics related to CSM severity and identification of relevant waveform and frequency domain features present opportunities to use smartphone apps to develop ecologically valid data driven markers of CSM severity.
