## Supplemental Tables for "Validation of Gait Tasks in SynapTrack Mobile App for Cervical Spondylotic Myelopathy"

### Sheet: SupplementalTable1
Category	Feature	Conceptual Framing
Waveform features	Root mean square acceleration	The root mean square (RMS) of acceleration measures the square root of the average squared acceleration. Other studies have shown that RMS is associated with faster or stronger walking signals, and thus would be inversely associated with lower CSM severity.
	Mean absolute acceleration	Mean absolute acceleration measures the average acceleration measure ignoring sign. We hypothesize that a stronger acceleration signal, and therefore larger mean absolute acceleration, would indicate more powerful walking, and thus be associated with lower CSM severity.
	Peak to peak amplitude	Peak to peak amplitude measures the difference between the maximum and minimum values of the acceleration signal. Conceptually, we hypothesize that a larger peak to peak measurement would be related to stronger walking reflecting the larger absolute acceleration measures, and therefore be associated with lower CSM severity.
	Acceleration coefficient of variation	Coefficient of variation measures the relative variability of the acceleration. We hypothesize that larger variability in the acceleration signal would be associated with more irregular walking and would be associated with CSM severity.
	Acceleration mean absolute deviation	Mean absolute deviation measures average differences from the mean. Similar to CV, we hypothesize that larger deviations from the mean acceleration would be associated with irregular walking and would therefore be associated with an increase in CSM severity.
	Acceleration skew	Skew measures the (a)symmetry of the acceleration signal. A large skew would indicate large acceleration spikes while negative skew would indicate more consistent acceleration levels. We hypothesize that a larger acceleration skew would indicate more unsteady gait and would therefore be associated with increased CSM severity.
	Acceleration crest	Crest is calculated as the ratio between the maximum value and the RMS, which conceptually measures how extreme the maximum is compared to the overall distribution. We hypothesize that a larger crest would be associated with more unsteady or abrupt gait patterns and therefore would be correlated with increased CSM severity.
	Acceleration kurtosis	Kurtosis measures peakedness of distributions. Similar to skew, we hypothesize that a large kurtosis would be correlated with unsteady gait and therefore be associated with increased CSM severity.
Frequency domain features	Dominant frequency	The dominant frequence measures the largest power in the acceleration signal's power spectrum. A larger dominant frequency would indicate more powerful or faster gait. Thus, we hypothesize that a larger dominant frequency would be associated with decreased CSM severity.
	Spectral entropy	Spectral entropy measures the complexity of the frequency distribution. We hypothesize that a low spectral entropy would occur in regular or steady gait patterns while a large spectral entropy would occur in unstead or irregular gait patterns. Therefore, we hypothesize that increased spectral entropy is related to increased CSM severity.
	Harmonic ratio (forward, vertical)	The harmonic ratio is measured as the ratio of the odd harmonics to the even harmonics. Even harmonics are typically associated with a repeating rhythm in gait, while odd harmonics are associated with uneven movements in gait. Thus, a larger harmonic ratio indicates a more uneven or unsteady gait pattern.

### Sheet: SupplementalTable2
Feature Category	Feature	Correlation	Jonckheere-Terpstra Trend Test	AUROC
Traditional Gait	Average Step Time	-0.37***	5.71***	0.62
	Step Time Asymmetry	0.01	-2.01*	0.52
	Step Time Standard Deviation	-0.17*	3.37**	0.53
	Average Double Support Time	-0.34***	4.33***	0.57
	Double Support Time Asymmetry	-0.1	-0.13	0.56
	Double Support Time Standard Deviation	-0.14	3.78 ***	0.52
	Average Single Support Time	-0.34***	6.05***	0.64
	Single Support Time Asymmetry	0.07	-1.6	0.54
	Single Support Time Standard Deviation	-0.22**	4.47***	0.55
	Velocity	0.41***	-5.21***	0.74
Waveform	Root Mean Square (step)	0.19*	-7.45***	0.79
	Root Mean Square (stride)	0.20*	-7.51***	0.79
	Root Mean Square (asymmetry)	0.1	-3.17**	0.58
	Mean Absolute Acceleration (step)	0.20*	-7.35***	0.79
	Mean Absolute Acceleration (stride)	0.20**	-7.11***	0.79
	Mean Absolute Acceleration (asymmetry)	0.17*	-2.58**	0.63
	Peak to Peak Amplitude (step)	0.19*	-7.5***	0.79
	Peak to Peak Amplitude (stride)	0.17*	-7.56***	0.79
	Peak to Peak Amplitude (asymmetry)	0.12	-3.14*	0.55
	Acceleration Coefficient of Variation (step)	0.02	-0.79	0.57
	Acceleration Coefficient of Variation (stride)	-0.07	2.2*	0.51
	Acceleration Coefficient of Variation (asymmetry)	0.04	-1.75 .	0.51
	Mean Absolute Deviation (step)	0.20**	-7.57***	0.8
	Mean Absolute Deviation (stride)	0.20**	-7.56***	0.79
	Mean Absolute Deviation (asymmetry)	0.04	-2.7**	0.61
	Acceleration Skew (step)	-0.07	-0.61	0.63
	Acceleration Skew (stride)	0	-1.91	0.65
	Acceleration Skew (asymmetry)	0.11	-0.58	0.53
	Acceleration Crest (step)	-0.32***	4.06***	0.69
	Acceleration Crest (stride)	-0.35***	5.08***	0.69
	Acceleration Crest (asymmetry)	0.07	-1.85	0.56
	Acceleration Kurtosis (step)	-0.21**	6.19***	0.6
	Acceleration Kurtosis (stride)	-0.20*	6.9***	0.61
	Acceleration Kurtosis (asymmetry)	-0.21	-0.29 .	0.5
Frequency Domain	Dominant Frequency	0.31***	-4.97***	0.62
	Spectral Entropy	-0.45***	7.95***	0.69
	Harmonic Ratio (forward)	-0.11	2.68**	0.53
	Harmonic Ratio (vertical)	-0.02	4.11***	0.6
